# Common and rare variants in HFE are not associated with Parkinson’s disease in Europeans

**DOI:** 10.1101/2020.10.22.20217190

**Authors:** Prabhjyot Saini, Sara Bandres-Ciga, Jose Luis Alcantud, Clara Ruz, Ziv Gan-Or, for the International Parkinson’s disease Genomics Consortium

## Abstract

A recent study suggested that the p.H63D variant in *HFE*, a gene involved in iron homeostasis, may modify α-synuclein pathology, the pathological hallmark of Parkinson’s disease (PD). If indeed this gene and specific variant are involved in PD, we expect to find differential distribution of *HFE* variants when comparing PD patients and controls. We analyzed genome-wide association study (GWAS) data from 14,671 PD patients and 17,667 controls and full sequencing data from additional 1,647 PD patients and 1,050 controls, using logistic regression models, and burden and Kernel tests. The *HFE* p.H63D variant was not associated with PD, nor did all the other common variants in the *HFE* locus. We did not find association of rare *HFE* variants with PD as well in all types of burden and Kernel tests. Our results do not support a role for *HFE* in PD.
