## Supplementary Tables S1-S3 for "Common and rare variants in HFE are not associated with Parkinson’s disease in Europeans"

### Sheet: Supplementary Tables Contents
Supplementary Tables Contents:
Supplementary Table S1A and S1B	Age and sex of each cohort
Supplementary Table S2	HFE Common variants found in IPDGC cohort
Supplementary Table S3	HFE Rare variants found in AMP-PD cohort

### Sheet: Supplementary Table S1A and S1B
Supplementary Table S1A: Age and sex of AMP-PD cohort in cases and controls.
Demographic			AMP-PD
Sex	Cases	Male (%)	1017 (61.75)
	Controls	Male (%)	492 (46.86)
Age	Cases		64.21 (9.55)
	Controls		60.31 (11.88)
Values for age represent mean and standard deviation in parenthesis.
Supplementary Table S1B:IPDGC Individual level GWAS dataset age and gender in cases and controls
Study	Cases (N)	Controls (N)	Total (N)	Case age at onset	Control age at last exam	Female cases (%)	Female control (%)	Case ascertainment criteria	Control ascertainment criteria
Baylor College of Medicine / University of Maryland	768	195	963	64.83 (10.13)	65.48 (8.31)	33.81	69.74	Clinic visit; standard UK Brain Bank criteria with a modification to allow the inclusion of cases that had a family history of PD	Clinic visit and self-report
Finnish Parkinson's	386	492	878	55.27 (5.64)	92.35 (3.86)	45.85	78.9	Clinic visit; standard UK Brain Bank criteria with a modification to allow the inclusion of cases that had a family history of PD	Population controls
McGill Parkinson's	580	905	1485	65.71 (9.80)	55.79 (10.69)	34.54	48.4	Clinic visit; standard UK Brain Bank criteria with a modification to allow the inclusion of cases that had a family history of PD	Clinic visit and self-report
Oslo Parkinson's Disease Study	476	462	938	65.32 (9.28)	61.85 (11.06)	35.71	42.21	Clinic visit; standard UK Brain Bank criteria with a modification to allow the inclusion of cases that had a family history of PD	Clinic visit and self-report
SPAIN	4467	2884	7351	62.01 (12.68)	60.61 (16.30)	43.13	54.39	Clinic visit; standard UK Brain Bank criteria with a modification to allow the inclusion of cases that had a family history of PD	Clinic visit and self-report
UK-GWAS	1609	5195	6804	64.07 (12.04)	N/A	38.96	49.45	Clinic visit; standard UK Brain Bank criteria with a modification to allow the inclusion of cases that had a family history of PD	Clinic visit and self-report
Vance	619	298	917	77.46 (8.41)	81.96 (12.80)	27.74	50.84	Clinic visit; standard UK Brain Bank criteria with a modification to allow the inclusion of cases that had a family history of PD	Clinic visit and self-report
Dutch	765	1982	2747	54.89 (11.00)	53.53 (5.99)	36.47	55.75	Clinic visit; standard UK Brain Bank criteria with a modification to allow the inclusion of cases that had a family history of PD	Clinic visit and self-report
Germany	712	942	1654	55.63 (11.5)	47.41 (12.39)	38.76	47.98	Clinic visit; standard UK Brain Bank criteria with a modification to allow the inclusion of cases that had a family history of PD	Clinic visit and self-report
NIA	841	3001	3842	58.09 (12.92)	63.30 (10.05)	40.54	52.68	Clinic visit; standard UK Brain Bank criteria with a modification to allow the inclusion of cases that had a family history of PD	Clinic visit and self-report
PROPARK	230	N/A	230	55.78 (10.03)	N/A	32.17	N/A	Clinic visit; standard UK Brain Bank criteria with a modification to allow the inclusion of cases that had a family history of PD	N/A
PROBAND	1810	N/A	1810	66.26 (9.19)	N/A	35.08	N/A	Clinic visit; standard UK Brain Bank criteria with a modification to allow the inclusion of cases that had a family history of PD	N/A
TUBI	658	534	1192	59.94 (11.18)	67.46 (8.39)	36.04	57.93	Clinic visit; standard UK Brain Bank criteria with a modification to allow the inclusion of cases that had a family history of PD	Clinic visit and self-report
MF	750	777	1527	N/A	N/A	41.46	60.48	Clinic visit; standard UK Brain Bank criteria with a modification to allow the inclusion of cases that had a family history of PD	Clinic visit and self-report
TOTAL	14671	17667	32338
Samples were genotyped on NeuroChip array (PMID: 28602509). Sample Quality Control included the following: Call rate of >95%, age at sampling > 18 years, European ancestry confirmed through principal-components, no genetically ascertained relation to other samples in the meta-analysis (proportional sharing at a maximum of 12.5%), no heterozygosity outliers past +/- 15% (quantified by F in PLINK 1…
Values represent mean and standard deviation in parenthesis.
Abbreviations: N/A: Not Applicable

### Sheet: Supplementary Table S2
Supplementary Table S1:Common variants found in HFE in IPDGC cohort
CHR	SNP	BP	A1	A2	NMISS	OR	SE	L95	U95	STAT	P	F_A	F_U	Annotation	Variant consequence	gnomAD Frequency Overall	gnomAD Frequency NFE
6	6:26087856	26087856	A	T	24885	1.003	0.0187	0.9669	1.04	0.1574	0.8749	0.4048	0.4063	intron_variant	c.76+112T>A	0.365795	0.414247
6	6:26088407	26088407	G	A	24885	0.9874	0.02766	0.9353	1.042	-0.4587	0.6464	0.1289	0.128	intron_variant	c.76+663A>G	0.17057	0.13284
6	6:26088890	26088890	G	T	24885	1.002	0.01869	0.9663	1.04	0.1233	0.9019	0.4051	0.4068	intron_variant	c.76+1146T>G	0.381534	0.414555
6	6:26089098	26089098	T	C	24885	1.009	0.03753	0.9376	1.086	0.2447	0.8067	0.06315	0.06082	intron_variant	c.76+1354C>T	0.103547	0.0581365
6	6:26090025	26090025	C	T	24885	1.043	0.02778	0.9881	1.102	1.529	0.1262	0.1277	0.1286	intron_variant	c.77-1044T>C	0.162079	0.114864
6	6:26090184	26090184	G	A	24885	1.109	0.08882	0.9318	1.32	1.164	0.2442	0.01169	0.009085	intron_variant	c.77-885A>G	0.0314552	0.0060944
6	6:26090381	26090381	G	C	24885	0.9851	0.02769	0.9331	1.04	-0.5407	0.5887	0.1281	0.1276	intron_variant	c.77-688C>G	0.153954	0.130965
6	6:26090452	26090452	C	T	24885	1.03	0.02049	0.989	1.072	1.422	0.1552	0.288	0.2804	intron_variant	c.77-617T>C	0.311592	0.263867
6	6:26091179	26091179	G	C	24885	1.016	0.02492	0.9674	1.067	0.6307	0.5282	0.1678	0.1576	missense_variant	p.His63Asp	0.108159	0.144269
6	6:26091185	26091185	T	A	24885	0.9797	0.07515	0.8455	1.135	-0.2727	0.7851	0.01469	0.01622	missense_variant	p.Ser65Cys	0.01022	0.0153023
6	6:26091336	26091336	C	T	24885	1.031	0.0192	0.9926	1.07	1.571	0.1161	0.3568	0.3471	splice_region_variant	c.340+4T>C	0.37391	0.324007
6	6:26092170	26092170	T	G	24885	1.01	0.02483	0.9623	1.061	0.4128	0.6797	0.169	0.1593	intron_variant	c.616+353G>T	0.099859	0.14588
6	6:26093141	26093141	A	G	24885	0.9835	0.0417	0.9063	1.067	-0.3986	0.6902	0.05163	0.05946	missense_variant	p.Cys282Tyr	0.0337712	0.057658
6	6:26093236	26093236	A	G	24885	0.9646	0.02842	0.9123	1.02	-1.269	0.2043	0.1194	0.1208	intron_variant	c.892+48G>A	0.131258	0.125052
6	6:26093303	26093303	C	T	24885	1.045	0.03638	0.9733	1.122	1.216	0.224	0.0686	0.06552	intron_variant	c.893-44T>C	0.15127	0.0639906
6	6:26094130	26094130	C	T	24885	1.076	0.08786	0.9061	1.279	0.8371	0.4026	0.01142	0.01109	intron_variant	c.1007-284T>C	0.00787075	0.0101776
6	6:26094367	26094367	A	G	24885	1.021	0.01842	0.9845	1.058	1.112	0.2661	0.4848	0.4747	intron_variant	c.1007-47G>A	0.518132	0.454766
6	6:26095445	26095445	T	C	24885	0.9922	0.08624	0.8379	1.175	-0.09091	0.9276	0.01114	0.01206	3_prime_UTR_variant	c.*991C>T	0.012328	0.015236
6	6:26095643	26095643	A	G	24885	1.026	0.03018	0.967	1.088	0.8466	0.3972	0.1045	0.1096	3_prime_UTR_variant	c.*1189G>A	0.108123	0.100052
6	6:26095665	26095665	T	C	24885	0.9605	0.02852	0.9083	1.016	-1.412	0.1578	0.1182	0.1206	3_prime_UTR_variant	c.*1211C>T	0.0917916	0.125326
6	6:26095931	26095931	A	G	24885	1.026	0.02254	0.9819	1.073	1.149	0.2508	0.2153	0.2171	3_prime_UTR_variant	c.*1477G>A	0.225655	0.231894
6	6:26096748	26096748	C	G	24885	1.026	0.03018	0.967	1.088	0.8466	0.3972	0.1045	0.1096	3_prime_UTR_variant	c.*2294G>C	0.0867484	0.105261
6	6:26097046	26097046	T	C	24885	0.9578	0.01996	0.921	0.996	-2.162	0.03061	0.2997	0.3077	N/A	N/A	N/A	N/A
6	6:26097194	26097194	A	G	24885	0.9539	0.02882	0.9015	1.009	-1.639	0.1011	0.1148	0.1177	3_prime_UTR_variant	c.*2740G>A	0.0900019	0.122615
6	6:26097384	26097384	C	T	24885	1.014	0.01873	0.9771	1.051	0.7211	0.4709	0.4237	0.4142	3_prime_UTR_variant	c.*2930T>C	0.424729	0.391285
Abbreviations:
Chr: Chromosome; SNP: Single Nucleotide Polymorphism;BP: Base pair position; A1: Minor Allele; A2: Major Allele; NMISS: Number of non-missing individuals included on analysis; OR: Estimated Odds Ratio; SE: Standard error of estimated odds ratio; L95: Lower Bound of 95% Confidence Interval; U95: Upper Bound of 95% Confidence Interval; STAT: Test statistic; F_A: Frequency of affected subjects; F_U:…

### Sheet: Supplementary Table S3
Supplementary Table S1:Rare variants found in HFE in AMP-PD cohort
CHR	SNP	CHR:BP:A1	Column1	BP	A1	A2	NMISS	OR	SE	L95	U95	STAT	P	F_A	F_U	Annotation	Variant consequence	gnomAD Frequency Overall	gnomAD Frequency NFE
6	rs41266793	6:26087393:G		26087393	G	C	2697	1.427	0.747	0.33	6.17	0.4759	0.6341	0.001518	0.001905	N/A	c.-48C>A	1.7822e-05	3.12686e-05
6	rs138378000	6:26087421:A		26087421	A	G	2697	N/A	N/A	N/A	N/A	N/A	N/A	0.0003036	0	5_prime_UTR_variant	c.-20G>A	8.78742e-05	0.000167966
6	rs149342416	6:26087458:C		26087458	C	G	2697	0.8569	0.7087	0.2136	3.437	-0.218	0.8275	0.001821	0.001905	missense_variant	p.Arg6Ser	0.000683961	0.00120368
6	rs114758821	6:26087461:A		26087461	A	G	2697	N/A	N/A	N/A	N/A	N/A	N/A	0	0	synonymous_variant	p.Pro7Pro	0.000779738	7.76711e-06
6	rs143662783	6:26087490:T		26087490	T	C	2697	0.8566	1.364	0.05916	12.4	-0.1135	0.9096	0.0006072	0.0009524	missense_variant	p.Thr17Ser	3.18532e-05	0
6	rs148161858	6:26087508:A		26087508	A	G	2697	1.834	1.023	0.247	13.63	0.5931	0.5531	0.0009107	0.0009524	missense_variant	p.Arg23His	0.000527092	0.00055454
6	rs62625319	6:26087551:A		26087551	A	G	2697	N/A	N/A	N/A	N/A	N/A	N/A	0	0	intron_variant	c.76+35G>A	0.00288798	0.00018431
6	rs2858993	6:26087628:A		26087628	A	T	2697	0.9104	0.06633	0.7994	1.037	-1.415	0.1571	0.3855	0.4005	intron_variant	c.76+112T>A	0.365795	0.414247
6	rs62625320	6:26087716:G		26087716	G	A	2697	0.8222	0.4069	0.3704	1.825	-0.4811	0.6305	0.004554	0.008095	intron_variant	c.76+200A>G	0.00341047	0.00479834
6	rs184125363	6:26087782:G		26087782	G	C	2697	1.581	0.6513	0.4412	5.668	0.7037	0.4816	0.003339	0.001905	intron_variant	c.76+266C>G	0.00165668	0.00220464
6	rs145152533	6:26087844:A		26087844	A	G	2697	1.593	1.424	0.09774	25.95	0.3268	0.7438	0.0003036	0.0004762	intron_variant	c.76+328G>A	0.000159205	0.000259168
6	rs62625321	6:26087946:C		26087946	C	G	2697	0.7596	0.4969	0.2868	2.012	-0.5534	0.58	0.004857	0.003333	intron_variant	c.76+430G>C	0.0172238	0.00822752
6	rs807206	6:26088061:T		26088061	T	A	2697	N/A	N/A	N/A	N/A	N/A	N/A	0	0.0004762	intron_variant	c.76+545A>T	0.0327383	0.00103829
6	rs3799374	6:26088179:G		26088179	G	A	2697	1.166	0.0921	0.9733	1.397	1.666	0.09563	0.1557	0.1529	intron_variant	c.76+663A>G	0.17057	0.13284
6	rs62625323	6:26088256:G		26088256	G	A	2697	1.427	0.747	0.33	6.17	0.4759	0.6341	0.001518	0.001905	intron_variant	c.76+740A>G	0.000541298	0.000712897
6	rs181004787	6:26088305:T		26088305	T	C	2697	N/A	N/A	N/A	N/A	N/A	N/A	0.0003036	0	intron_variant	c.76+789C>T	0.000541298	0.000907323
6	rs62625324	6:26088599:C		26088599	C	T	2697	N/A	N/A	N/A	N/A	N/A	N/A	0.0003036	0	intron_variant	c.76+1083T>C	0.0154468	6.4792e-05
6	rs2794719	6:26088662:G		26088662	G	T	2697	0.9111	0.06626	0.8001	1.037	-1.405	0.16	0.3859	0.4005	intron_variant	c.76+1146T>G	0.381534	0.414555
6	rs9366637	6:26088870:T		26088870	T	C	2697	1.145	0.132	0.8841	1.484	1.027	0.3044	0.07073	0.06476	intron_variant	c.76+1354C>T	0.103547	0.0581365
6	rs138035382	6:26088936:T		26088936	T	TGTGAGAAG	2697	1.355	0.4334	0.5796	3.169	0.7015	0.483	0.00759	0.004762	intron_variant	c.76+1421_76+1428delGTGAGAAG	0.00637796	0.00914634
6	rs58213179	6:26089107:G		26089107	G	GT	2681	0.961	0.09856	0.7922	1.166	-0.4034	0.6867	0.1242	0.1248	N/A	N/A	N/A	N/A
6	rs56275179	6:26089112:C		26089112	C	G	2688	0.968	0.09738	0.7998	1.172	-0.3342	0.7382	0.1276	0.1257	intron_variant	c.76+1596G>T	0.000255642	7.30887e-05
6	rs185489863	6:26089113:C		26089113	C	G	2692	1.22	0.6769	0.3238	4.599	0.2941	0.7686	0.001521	0.00334	intron_variant	c.76+1597_76+1598insT	0.000138841	0
6	rs148100600	6:26089474:G		26089474	G	C	2697	N/A	N/A	N/A	N/A	N/A	N/A	0	0	intron_variant	c.77-1367C>G	0.000573394	0
6	rs61472021	6:26089797:C		26089797	C	T	2697	0.992	0.09508	0.8234	1.195	-0.08419	0.9329	0.1339	0.1367	intron_variant	c.77-1044T>C	0.162079	0.114864
6	rs62625330	6:26089956:G		26089956	G	A	2697	1.037	0.2923	0.5845	1.838	0.1229	0.9022	0.01154	0.01429	intron_variant	c.77-885A>G	0.0314552	0.0060944
6	rs62396165	6:26090153:G		26090153	G	C	2697	1.18	0.09271	0.9836	1.415	1.781	0.07483	0.1554	0.15	intron_variant	c.77-688C>G	0.153954	0.130965
6	rs13196986	6:26090224:C		26090224	C	T	2697	1.1	0.07176	0.9554	1.266	1.324	0.1856	0.3142	0.3129	intron_variant	c.77-617T>C	0.311592	0.263867
6	rs1799945	6:26090951:G		26090951	G	C	2697	0.804	0.09211	0.6712	0.9631	-2.368	0.01789	0.1403	0.1543	missense_variant	p.His63Asp	0.108159	0.144269
6	rs1800730	6:26090957:T		26090957	T	A	2697	1.007	0.2779	0.5842	1.736	0.02571	0.9795	0.01639	0.01286	missense_variant	p.Ser65Cys	0.01022	0.0153023
6	rs28934597	6:26091041:C		26091041	C	G	2697	N/A	N/A	N/A	N/A	N/A	N/A	0.0003036	0	missense_variant	p.Gly93Arg	1.19297e-05	2.63736e-05
6	rs2071303	6:26091108:C		26091108	C	T	2697	0.9064	0.06845	0.7926	1.037	-1.435	0.1512	0.3385	0.3481	splice_region_variant	c.340+4T>C	0.37391	0.324007
6	rs144170531	6:26091469:G		26091469	G	A	2697	N/A	N/A	N/A	N/A	N/A	N/A	0	0	missense_variant	p.Lys166Glu	6.72167e-05	0
6	rs146519482	6:26091475:C		26091475	C	G	2697	2.869	1.407	0.1819	45.24	0.749	0.4539	0.0006072	0.0004762	missense_variant	p.Glu168Gln	0.000509428	0.000767156
6	rs199916850	6:26091521:C		26091521	C	T	2697	N/A	N/A	N/A	N/A	N/A	N/A	0	0.0004762	missense_variant	p.Leu183Pro	7.96622e-06	1.7628e-05
6	rs807208	6:26091919:T		26091919	T	C	2697	0.3003	1.22	0.02747	3.284	-0.9856	0.3243	0.0003036	0.001429	intron_variant	c.616+330C>T	0.0377606	0.00130141
6	rs2032451	6:26091942:T		26091942	T	G	2697	0.808	0.09194	0.6748	0.9676	-2.318	0.02043	0.1409	0.1548	intron_variant	c.616+353G>T	0.099859	0.14588
6	rs148648993	6:26091949:T		26091949	T	C	2697	N/A	N/A	N/A	N/A	N/A	N/A	0.0003036	0	intron_variant	c.616+360C>T	0.000481696	6.54193e-05
6	rs62625343	6:26092088:T		26092088	T	C	2697	0.9641	0.5782	0.3105	2.994	-0.06316	0.9496	0.002125	0.004762	intron_variant	c.616+499C>T	0.00106404	0.00144092
6	rs62625344	6:26092130:T		26092130	T	C	2697	0.08307	1.273	0.006855	1.007	-1.955	0.0506	0.0003036	0.001905	intron_variant	c.616+541C>T	0.000855995	0.000333289
6	rs183611054	6:26092195:G		26092195	G	A	2697	N/A	N/A	N/A	N/A	N/A	N/A	0.0003036	0	intron_variant	c.617-490A>G	0.000537743	0
6	rs62625345	6:26092389:C		26092389	C	A	2697	0.3003	1.22	0.02747	3.284	-0.9856	0.3243	0.0003036	0.001429	intron_variant	c.617-296A>C	0.0373406	0.00129685
6	rs807209	6:26092637:G		26092637	G	C	2694	0.3005	1.22	0.02749	3.285	-0.9854	0.3244	0.0003038	0.001431	synonymous_variant	p.Gly215Gly	0.0140373	0.00161593
6	rs144797937	6:26092738:T		26092738	T	C	2697	1.071	1.741	0.03531	32.45	0.03915	0.9688	0.0003036	0.0004762	missense_variant	p.Arg224Trp	0.000144938	0.000162559
6	rs140080192	6:26092897:A		26092897	A	G	2697	3.264	1.231	0.2926	36.4	0.9612	0.3364	0.0006072	0.0004762	missense_variant	p.Glu277Lys	0.00323183	0.000526601
6	rs1800562	6:26092913:A		26092913	A	G	2697	0.8021	0.1524	0.595	1.081	-1.447	0.148	0.04948	0.04905	missense_variant	p.Cys282Tyr	0.0337712	0.057658
6	rs143175221	6:26092952:C		26092952	C	T	2697	N/A	N/A	N/A	N/A	N/A	N/A	0.0006072	0	missense_variant	p.Val295Ala	0.000793128	0.000326224
6	rs145172249	6:26092976:C		26092976	C	G	2697	0.3197	1.324	0.02388	4.279	-0.8616	0.3889	0.0006072	0.0004762	intron_variant	c.892+16G>C	0.00905189	0.00246305
6	rs1800758	6:26093008:A		26093008	A	G	2697	1.15	0.09471	0.9551	1.384	1.475	0.1401	0.1451	0.1419	intron_variant	c.892+48G>A	0.131258	0.125052
6	rs2794717	6:26093069:A		26093069	A	G	2697	1.009	0.3299	0.5286	1.926	0.02741	0.9781	0.01002	0.009524	intron_variant	c.893-50G>A	0.00699954	0.00992202
6	rs1800708	6:26093075:C		26093075	C	T	2697	1.111	0.1332	0.8559	1.443	0.7919	0.4284	0.07134	0.06333	intron_variant	c.893-44T>C	0.15127	0.0639906
6	rs201262562	6:26093246:G		26093246	G	A	2697	0.9118	0.935	0.1459	5.698	-0.09879	0.9213	0.001214	0.0009524	intron_variant	c.1006+14A>G	0.000838932	0.00110918
6	rs193259320	6:26093408:C		26093408	C	A	2697	N/A	N/A	N/A	N/A	N/A	N/A	0.001214	0	intron_variant	c.1006+176A>C	0.000605674	0.00123185
6	rs184075092	6:26093608:G		26093608	G	A	2697	0.8628	0.5474	0.2951	2.523	-0.2695	0.7875	0.003036	0.00381	intron_variant	c.1006+376A>G	0.00137039	0.00200907
6	rs187324222	6:26093718:A		26093718	A	G	2697	N/A	N/A	N/A	N/A	N/A	N/A	0	0.0004762	intron_variant	c.1007-468G>A	0.000319	0
6	rs2858996	6:26093798:T		26093798	T	G	2686	0.9709	0.08234	0.8262	1.141	-0.3585	0.72	0.202	0.2086	intron_variant	c.1007-388G>A	0.0128787	0.00305552
6	rs2071302	6:26093902:C		26093902	C	T	2697	1.357	0.3691	0.6583	2.798	0.8273	0.4081	0.01002	0.006667	intron_variant	c.1007-284T>C	0.00787075	0.0101776
6	rs146869024	6:26093962:C		26093962	C	G	2697	N/A	N/A	N/A	N/A	N/A	N/A	0.0003036	0	intron_variant	c.1007-224G>C	0.00226216	0
6	rs113095040	6:26093979:G		26093979	G	GA	2697	3.791	0.8731	0.6847	20.98	1.526	0.127	0.002429	0.0009524	intron_variant	c.1007-205delA	0.00401325	0.000583279
6	rs1572982	6:26094139:A		26094139	A	G	2697	0.9922	0.06644	0.871	1.13	-0.118	0.9061	0.4936	0.4981	intron_variant	c.1007-47G>A	0.518132	0.454766
6	rs200919231	6:26094155:G		26094155	G	T	2697	N/A	N/A	N/A	N/A	N/A	N/A	0.0006072	0	intron_variant	c.1007-31T>A	3.99339e-06	8.86462e-06
6	rs35201683	6:26094205:T		26094205	T	C	2697	N/A	N/A	N/A	N/A	N/A	N/A	0	0	synonymous_variant	p.Tyr342Tyr	0.00170861	0.000193699
6	rs62625349	6:26094287:T		26094287	T	C	2697	N/A	N/A	N/A	N/A	N/A	N/A	0	0.0004762	3_prime_UTR_variant	c.*61C>T	0.00767369	0.000388802
6	rs192228238	6:26094381:T		26094381	T	C	2697	4.169	1.232	0.373	46.59	1.159	0.2464	0.0009107	0.0004762	3_prime_UTR_variant	c.*155C>T	0.000566375	0.000417993
6	rs140664305	6:26094507:T		26094507	T	C	2697	5.525	1.154	0.5759	53	1.482	0.1384	0.002125	0.0004762	3_prime_UTR_variant	c.*281C>T	0.00216561	0.00304601
6	rs62625350	6:26094522:T		26094522	T	A	2697	N/A	N/A	N/A	N/A	N/A	N/A	0	0	3_prime_UTR_variant	c.*296A>T	0.0039172	0
6	rs373610457	6:26094527:T		26094527	T	C	2697	N/A	N/A	N/A	N/A	N/A	N/A	0.0003036	0	N/A	N/A	N/A	N/A
6	rs62625351	6:26094629:C		26094629	C	T	2697	0.3997	0.5721	0.1303	1.227	-1.603	0.109	0.002429	0.005238	3_prime_UTR_variant	c.*403T>C	0.00681529	0.00129601
6	rs118079331	6:26094643:T		26094643	T	C	2697	N/A	N/A	N/A	N/A	N/A	N/A	0	0	N/A	N/A	N/A	N/A
6	rs62625353	6:26094829:T		26094829	T	C	2697	1.851	1.38	0.1239	27.65	0.4464	0.6553	0.001214	0.0004762	3_prime_UTR_variant	c.*603C>T	0.000573687	0.000843499
6	rs62625355	6:26094972:T		26094972	T	G	2697	0.08307	1.273	0.006855	1.007	-1.955	0.0506	0.0003036	0.001905	3_prime_UTR_variant	c.*746G>T	0.000668705	0.000259168
6	rs62625356	6:26095027:C		26095027	C	T	2697	1.091	0.5538	0.3685	3.229	0.1569	0.8753	0.002732	0.00381	3_prime_UTR_variant	c.*801T>C	0.0316064	0.00252722
6	rs62625357	6:26095097:T		26095097	T	C	2697	1.091	0.5538	0.3685	3.229	0.1569	0.8753	0.002732	0.00381	3_prime_UTR_variant	c.*871C>T	0.0319888	0.0025282
6	rs143278243	6:26095214:A		26095214	A	G	2697	0.9493	0.2835	0.5446	1.655	-0.1836	0.8543	0.01396	0.01333	3_prime_UTR_variant	c.*988G>A	0.0108322	0.014269
6	rs148307737	6:26095217:T		26095217	T	C	2697	1.11	0.3311	0.58	2.123	0.3145	0.7532	0.01154	0.009048	3_prime_UTR_variant	c.*991C>T	0.012328	0.015236
6	rs62625358	6:26095252:A		26095252	A	G	2697	0.95	0.2915	0.5365	1.682	-0.1758	0.8604	0.01457	0.01286	3_prime_UTR_variant	c.*1026G>A	0.0184831	0.0280877
6	rs62625359	6:26095350:A		26095350	A	G	2697	0.9641	0.5782	0.3105	2.994	-0.06316	0.9496	0.002125	0.004762	3_prime_UTR_variant	c.*1124G>A	0.0023621	0.00149428
6	rs13210399	6:26095415:A		26095415	A	G	2697	0.9826	0.103	0.803	1.202	-0.1706	0.8645	0.1129	0.1133	3_prime_UTR_variant	c.*1189G>A	0.108123	0.100052
6	rs7762959	6:26095437:T		26095437	T	C	2697	1.145	0.0952	0.9504	1.38	1.425	0.1541	0.1439	0.14	3_prime_UTR_variant	c.*1211C>T	0.0917916	0.125326
6	rs11465177	6:26095508:TA		26095508	TA	T	2697	0.9869	0.06642	0.8664	1.124	-0.1989	0.8423	0.4915	0.4981	3_prime_UTR_variant	c.*1289dupA	0.526319	0.462793
6	rs34409072	6:26095517:G		26095517	G	GA	2697	0.9853	0.103	0.8052	1.206	-0.1433	0.886	0.1129	0.1133	N/A	N/A	N/A	N/A
6	rs707889	6:26095703:A		26095703	A	G	2697	0.966	0.08202	0.8226	1.134	-0.4216	0.6733	0.2019	0.2095	3_prime_UTR_variant	c.*1477G>A	0.225655	0.231894
6	rs112552602	6:26096133:G		26096133	G	A	2697	0.6672	0.7553	0.1518	2.932	-0.5357	0.5921	0.001518	0.001905	3_prime_UTR_variant	c.*1907A>G	0.00206287	0.00325971
6	rs116164062	6:26096160:C		26096160	C	T	2697	N/A	N/A	N/A	N/A	N/A	N/A	0	0	3_prime_UTR_variant	c.*1934_*1935insC	3.22082e-05	0
6	rs112450320	6:26096430:G		26096430	G	A	2697	3.791	0.8731	0.6847	20.98	1.526	0.127	0.002429	0.0009524	3_prime_UTR_variant	c.*2204A>G	0.00285427	0.000882535
6	rs180697163	6:26096433:T		26096433	T	C	2697	N/A	N/A	N/A	N/A	N/A	N/A	0	0	3_prime_UTR_variant	c.*2207C>T	0.00437799	8.81394e-05
6	rs1045537	6:26096520:C		26096520	C	G	2697	0.9826	0.103	0.803	1.202	-0.1706	0.8645	0.1129	0.1133	3_prime_UTR_variant	c.*2294G>C	0.0867484	0.105261
6	rs62626261	6:26096612:G		26096612	G	C	2697	N/A	N/A	N/A	N/A	N/A	N/A	0	0	3_prime_UTR_variant	c.*2386C>G	0.00553659	2.93006e-05
6	rs12346	6:26096818:T		26096818	T	C	2697	1.035	0.07135	0.8996	1.19	0.4763	0.6339	0.3039	0.2924	3_prime_UTR_variant	c.*2592T>C	0.757812	0.68419
6	rs17596719	6:26096966:A		26096966	A	G	2697	1.162	0.09632	0.9621	1.403	1.559	0.1191	0.14	0.1329	3_prime_UTR_variant	c.*2740G>A	0.0900019	0.122615
6	rs6918586	6:26097156:C		26097156	C	T	2697	0.986	0.06758	0.8637	1.126	-0.209	0.8345	0.4314	0.4457	3_prime_UTR_variant	c.*2930T>C	0.424729	0.391285
6	rs114608979	6:26097275:A		26097275	A	G	2697	N/A	N/A	N/A	N/A	N/A	N/A	0	0	3_prime_UTR_variant	c.*3049G>A	0.00841086	0
6	rs190384250	6:26097279:A		26097279	A	T	2697	N/A	N/A	N/A	N/A	N/A	N/A	0	0	3_prime_UTR_variant	c.*3053T>A	0.000286551	0
6	rs139558958	6:26097923:C		26097923	C	T	2697	N/A	N/A	N/A	N/A	N/A	N/A	0	0	3_prime_UTR_variant	c.*3697T>C	9.5511e-05	6.47836e-05
6	rs56860308	6:26098099:C		26098099	C	T	2697	2.51	1.293	0.1992	31.63	0.712	0.4765	0.0006072	0.0004762	3_prime_UTR_variant	c.*3873T>C	0.00834289	0.00032396
6	rs149686302	6:26098135:C		26098135	C	CA	2697	0.4893	1.278	0.03998	5.989	-0.5593	0.576	0.0006072	0.0009524	N/A	N/A	N/A	N/A
6	rs79220007	6:26098246:C		26098246	C	T	2697	0.8295	0.1537	0.6138	1.121	-1.216	0.224	0.04918	0.04762	3_prime_UTR_variant	c.*4020T>C	0.03804	0.0590715
Abbreviations:
Chr: Chromosome; SNP: Single Nucleotide Polymorphism;BP: Base pair position; A1: Minor Allele; A2: Major Allele; NMISS: Number of non-missing individuals included on analysis; OR: Estimated Odds Ratio; SE: Standard error of estimated odds ratio; L95: Lower Bound of 95% Confidence Interval; U95: Upper Bound of 95% Confidence Interval; STAT: Test statistic; F_A: Frequency of affected subjects; F_U:…
